# Genome-Wide Significance Reconsidered: Low-Frequency Variants and Regulatory Networks in Autism

**DOI:** 10.64898/2026.02.11.26346090

**Authors:** Marla Mendes, Worrawat Engchuan, Sydney Thompson, Xiaopu Zhou, Nickie Safarian, Desmond Zeya Chen, Brett Trost, Nelson Bautista Salazar, Clement Ma, Bhooma Thiruvahindrapuram, Jacob Vorstman, Stephen W. Scherer, Elemi Breetvelt

**Affiliations:** The Centre for Applied Genomics, The Hospital for Sick Children, Toronto, ON, Canada; Genetics and Genome Biology Program, The Hospital for Sick Children, Toronto, ON, Canada; Molecular Medicine Program, The Hospital for Sick Children, Toronto, ON, Canada; Division of Biostatistics, Dalla Lana School of Public Health, University of Toronto, Toronto, ON, Canada; Centre for Addiction and Mental Health, Toronto, Ontario, Canada; Department of Molecular Genetics, University of Toronto, Toronto, ON, Canada; McLaughlin Centre, University of Toronto, Toronto, ON, Canada; Department of Psychiatry, Leiden University Medical Center, Leiden, the Netherlands

**Keywords:** Significant Threshold, Autism, Minor Allele Frequency, GWAS, Zinc Finger genes, Low Frequency Variants (LFVs)

## Abstract

Low-frequency variants (LFVs), defined by minor allele frequencies (MAF) of 1–5%, occupy the gap between common and rare variants in both frequency and effect size. The conventional genome-wide association study (GWAS) significance threshold (5×10⁻⁸) is overly conservative for LFVs, which account for more than 25% of variants in GWAS. This limitation may obscure meaningful associations in highly heritable yet genetically complex disorders such as autism spectrum disorder (ASD). We hypothesize that the scarcity of significant LFVs in ASD GWAS reflects statistical constraints rather than a true lack of association. To address this, we derived a MAF-specific genome-wide significance threshold using linkage disequilibrium–informed simulations applied to ASD GWAS summary statistics, identifying 2.03×10⁻⁷ as optimal. Applying this threshold revealed three novel LFVs mapping to zinc finger proteins (ZNF420, ZNF781) and known ASD-related genes (KMT2E, PRKDC, MCM4). Enrichment analyses suggested their function in nervous system development and gene regulation. Our findings highlight the contribution of LFVs to ASD risk and underscore the importance of frequency-aware association strategies.
