## Supplementary Table 2 for "Genome-Wide Significance Reconsidered: Low-Frequency Variants and Regulatory Networks in Autism"

### Sheet: Sheet1
GenomicLocus	uniqID	rsID	chr	pos	p	start	end	nSNPs	nGWASSNPs	nIndSigSNPs	IndSigSNPs	nLeadSNPs	LeadSNPs
1	7:104744219:A:G	rs111931861	7	104744219	1.118e-07	104744219	104744219	1	1	1	rs111931861	1	rs111931861
2	8:48036474:A:G	8:48036474:A:G	8	48036474	1.906e-07	48036474	48970106	6	2	1	8:48036474:A:G	1	8:48036474:A:G
3	19:37439641:A:G	rs138867053	19	37439641	1.168e-07	37439641	37980494	3	3	1	rs138867053	1	rs138867053
