## Supplementary Table 3 for "Genome-Wide Significance Reconsidered: Low-Frequency Variants and Regulatory Networks in Autism"

### Sheet: Sheet1
ensg	symbol	chr	start	end	strand	type	entrezID	HUGO	pLI	ncRVIS	posMapSNPs	posMapMaxCADD	eqtlMapSNPs	eqtlMapminP	eqtlMapminQ	eqtlMapts	eqtlDirection	minGwasP	IndSigSNPs	GenomicLocus
ENSG00000005483	KMT2E	7	104654626	104754808	1	protein_coding	55904	KMT2E	1	-0.608756	1	1.09	1	5.3477e-07	0.00172637	eQTLGen_cis_eQTLs	+	1.118e-07	rs111931861	1
ENSG00000135250	SRPK2	7	104751151	105039755	-1	protein_coding	6733	SRPK2	0.997504	-0.650865	1	1.09	1	NA	0.049	CMC_SVA_cis	+	1.118e-07	rs111931861	1
ENSG00000164808	SPIDR	8	48173167	48648868	1	protein_coding	23514	SPIDR	1.0713e-14	-0.151904	2	0.81	0	NA	NA	NA	NA	NA	8:48036474:A:G	2
ENSG00000253729	PRKDC	8	48685669	48872743	-1	protein_coding	5591	PRKDC	1	NA	1	10.54	0	NA	NA	NA	NA	NA	8:48036474:A:G	2
ENSG00000104738	MCM4	8	48872745	48890720	1	protein_coding	4173	MCM4	0.000301842	-0.172057	1	2.566	0	NA	NA	NA	NA	0.00938	8:48036474:A:G	2
ENSG00000169139	UBE2V2	8	48920960	48977268	1	protein_coding	7336	UBE2V2	0.108879	-1.63341	1	0.597	0	NA	NA	NA	NA	NA	8:48036474:A:G	2
ENSG00000126247	CAPNS1	19	36630477	36641255	1	protein_coding	826	CAPNS1	0.00012438	0.00758445	0	0	2	1.0203e-09	1.30796e-05	eQTLGen_cis_eQTLs	-	1.168e-07	rs138867053	3
ENSG00000161281	COX7A1	19	36641824	36643771	-1	protein_coding	1346	COX7A1	0.00356252	-0.184036	0	0	2	9.28493e-09	9.29664e-27	PsychENCODE_eQTLs:GTEx/v8/Artery_Tibial:GTEx/v8/Lung:GTEx/v8/Nerve_Tibial:GTEx/v8/Cells_Cultured_fibroblasts:GTEx/v8/Thyroid:GTEx/v7/Artery_Tibial:GTEx/v7/Nerve_Tibial:GTEx/v7/Thyroid	-	1.168e-07	rs138867053	3
ENSG00000198453	ZNF568	19	37407231	37489602	1	protein_coding	374900	ZNF568	4.90823e-09	-0.408377	1	0.089	0	NA	NA	NA	NA	1.168e-07	rs138867053	3
ENSG00000197050	ZNF420	19	37498759	37621216	1	protein_coding	147923	ZNF420	3.29013e-08	1.11207	1	2.236	0	NA	NA	NA	NA	5.527e-07	rs138867053	3
ENSG00000181666	HKR1	19	37803739	37860267	1	protein_coding	100507342	HKR1	2.71837e-10	-0.700981	0	0	3	2.0124e-09	1.95733e-05	eQTLGen_cis_eQTLs	+	1.168e-07	rs138867053	3
ENSG00000171827	ZNF570	19	37958487	37976260	1	protein_coding	148268	ZNF570	0.00123286	-1.04162	1	5.113	0	NA	NA	NA	NA	9.612e-07	rs138867053	3
ENSG00000120784	ZFP30	19	38104650	38183238	-1	protein_coding	22835	ZFP30	9.06361e-08	0.401011	0	0	1	1.3877e-05	0.0387629	eQTLGen_cis_eQTLs	-	1.168e-07	rs138867053	3
ENSG00000196381	ZNF781	19	38158652	38183223	-1	protein_coding	163115	ZNF781	7.22161e-06	-0.263307	0	0	2	1.3736e-06	0.00415396	eQTLGen_cis_eQTLs	+	1.168e-07	rs138867053	3
ENSG00000105738	SIPA1L3	19	38397868	38699012	1	protein_coding	23094	SIPA1L3	0.999677	-0.516624	0	0	1	0.000148305	4.48284e-12	GTEx/v8/Thyroid	+	9.612e-07	rs138867053	3
ENSG00000188766	SPRED3	19	38879061	38886881	1	protein_coding	399473	SPRED3	0.422885	NA	0	0	1	1.24266e-05	0.0184368	GTEx/v8/Adrenal_Gland	-	9.612e-07	rs138867053	3
