## Supplementary Table 4 for "Genome-Wide Significance Reconsidered: Low-Frequency Variants and Regulatory Networks in Autism"

### Sheet: Sheet1
Tissue	Gene	Gene name	nTPM	Organ	p	label
adipose tissue	ENSG00000005483	KMT2E	17.5	Connective & Soft tissue	0.0939297
adipose tissue	ENSG00000253729	PRKDC	16.8	Connective & Soft tissue	0.289636
adipose tissue	ENSG00000164808	SPIDR	20.8	Connective & Soft tissue	0.0828453
adipose tissue	ENSG00000188766	SPRED3	0.6	Connective & Soft tissue	0.568929
adipose tissue	ENSG00000135250	SRPK2	13.1	Connective & Soft tissue	0.635528
adipose tissue	ENSG00000197050	ZNF420	2.9	Connective & Soft tissue	0.873771
adipose tissue	ENSG00000104738	MCM4	6	Connective & Soft tissue	0.733664
adipose tissue	ENSG00000171827	ZNF570	2	Connective & Soft tissue	0.722751
adipose tissue	ENSG00000120784	ZFP30	3.3	Connective & Soft tissue	0.661377
adipose tissue	ENSG00000161281	COX7A1	259.4	Connective & Soft tissue	0.08
adipose tissue	ENSG00000169139	UBE2V2	16.5	Connective & Soft tissue	0.193139
adipose tissue	ENSG00000105738	SIPA1L3	2.1	Connective & Soft tissue	0.927258
adipose tissue	ENSG00000126247	CAPNS1	411.8	Connective & Soft tissue	0.12
adipose tissue	ENSG00000198453	ZNF568	3.3	Connective & Soft tissue	0.673946
adrenal gland	ENSG00000005483	KMT2E	7.6	Endocrine tissues	0.924768
adrenal gland	ENSG00000135250	SRPK2	14	Endocrine tissues	0.514704
adrenal gland	ENSG00000188766	SPRED3	0.4	Endocrine tissues	0.758665
adrenal gland	ENSG00000120784	ZFP30	4.5	Endocrine tissues	0.241608
adrenal gland	ENSG00000253729	PRKDC	16.2	Endocrine tissues	0.384022
adrenal gland	ENSG00000161281	COX7A1	88.4	Endocrine tissues	0.191489
adrenal gland	ENSG00000169139	UBE2V2	17.6	Endocrine tissues	0.159748
adrenal gland	ENSG00000105738	SIPA1L3	2.9	Endocrine tissues	0.895016
adrenal gland	ENSG00000197050	ZNF420	4	Endocrine tissues	0.342434
adrenal gland	ENSG00000126247	CAPNS1	346.8	Endocrine tissues	0.404255
adrenal gland	ENSG00000104738	MCM4	8.1	Endocrine tissues	0.573135
adrenal gland	ENSG00000198453	ZNF568	4.4	Endocrine tissues	0.198031
adrenal gland	ENSG00000171827	ZNF570	2.4	Endocrine tissues	0.240991
adrenal gland	ENSG00000164808	SPIDR	16	Endocrine tissues	0.485296
amygdala	ENSG00000005483	KMT2E	12.1	Brain	0.402243
amygdala	ENSG00000126247	CAPNS1	357.2	Brain	0.285714
amygdala	ENSG00000197050	ZNF420	3.3	Brain	0.644929
amygdala	ENSG00000120784	ZFP30	2.8	Brain	0.858512
amygdala	ENSG00000188766	SPRED3	4	Brain	0.0577818
amygdala	ENSG00000135250	SRPK2	29.8	Brain	0.0687273
amygdala	ENSG00000253729	PRKDC	10.1	Brain	0.919664
amygdala	ENSG00000105738	SIPA1L3	4.4	Brain	0.629338
amygdala	ENSG00000171827	ZNF570	2.2	Brain	0.450614
amygdala	ENSG00000104738	MCM4	0	Brain	0.958436
amygdala	ENSG00000198453	ZNF568	4.9	Brain	0.123752
amygdala	ENSG00000169139	UBE2V2	16.1	Brain	0.281765
amygdala	ENSG00000161281	COX7A1	73.3	Brain	0.428571
amygdala	ENSG00000164808	SPIDR	13.6	Brain	0.771141
appendix	ENSG00000188766	SPRED3	0.9	Bone marrow & Lymphoid tissues	0.393517
appendix	ENSG00000169139	UBE2V2	14.1	Bone marrow & Lymphoid tissues	0.635549
appendix	ENSG00000005483	KMT2E	9.8	Bone marrow & Lymphoid tissues	0.743658
appendix	ENSG00000120784	ZFP30	2.3	Bone marrow & Lymphoid tissues	0.947266
appendix	ENSG00000198453	ZNF568	3.1	Bone marrow & Lymphoid tissues	0.801764
appendix	ENSG00000135250	SRPK2	13.2	Bone marrow & Lymphoid tissues	0.576339
appendix	ENSG00000161281	COX7A1	19.8	Bone marrow & Lymphoid tissues	0.933333
appendix	ENSG00000105738	SIPA1L3	6.4	Bone marrow & Lymphoid tissues	0.232159
appendix	ENSG00000164808	SPIDR	15.7	Bone marrow & Lymphoid tissues	0.545986
appendix	ENSG00000126247	CAPNS1	166.5	Bone marrow & Lymphoid tissues	0.955556
appendix	ENSG00000104738	MCM4	20.4	Bone marrow & Lymphoid tissues	0.077038
appendix	ENSG00000197050	ZNF420	2.4	Bone marrow & Lymphoid tissues	0.951285
appendix	ENSG00000253729	PRKDC	15.4	Bone marrow & Lymphoid tissues	0.515358
appendix	ENSG00000171827	ZNF570	1.6	Bone marrow & Lymphoid tissues	0.917752
basal ganglia	ENSG00000005483	KMT2E	11.4	Brain	0.516455
basal ganglia	ENSG00000104738	MCM4	0.1	Brain	0.954642
basal ganglia	ENSG00000120784	ZFP30	2.7	Brain	0.884433
basal ganglia	ENSG00000164808	SPIDR	11.4	Brain	0.906641
basal ganglia	ENSG00000126247	CAPNS1	314.6	Brain	0.47619
basal ganglia	ENSG00000188766	SPRED3	3	Brain	0.0577818
basal ganglia	ENSG00000105738	SIPA1L3	3.6	Brain	0.745438
basal ganglia	ENSG00000253729	PRKDC	12.7	Brain	0.876008
basal ganglia	ENSG00000169139	UBE2V2	15.1	Brain	0.402243
basal ganglia	ENSG00000135250	SRPK2	27.9	Brain	0.0687273
basal ganglia	ENSG00000171827	ZNF570	2.3	Brain	0.339522
basal ganglia	ENSG00000197050	ZNF420	3.7	Brain	0.549288
basal ganglia	ENSG00000198453	ZNF568	4.2	Brain	0.216299
basal ganglia	ENSG00000161281	COX7A1	53.8	Brain	0.52381
bone marrow	ENSG00000120784	ZFP30	1.1	Bone marrow & Lymphoid tissues	0.958583
bone marrow	ENSG00000135250	SRPK2	9.4	Bone marrow & Lymphoid tissues	0.958436
bone marrow	ENSG00000197050	ZNF420	1.6	Bone marrow & Lymphoid tissues	0.958573
bone marrow	ENSG00000169139	UBE2V2	10.1	Bone marrow & Lymphoid tissues	0.911145
bone marrow	ENSG00000126247	CAPNS1	232.6	Bone marrow & Lymphoid tissues	0.866667
bone marrow	ENSG00000104738	MCM4	54.4	Bone marrow & Lymphoid tissues	0.0488197	*
bone marrow	ENSG00000161281	COX7A1	2.1	Bone marrow & Lymphoid tissues	1
bone marrow	ENSG00000164808	SPIDR	14.9	Bone marrow & Lymphoid tissues	0.60625
bone marrow	ENSG00000198453	ZNF568	1.9	Bone marrow & Lymphoid tissues	0.942969
bone marrow	ENSG00000171827	ZNF570	2.2	Bone marrow & Lymphoid tissues	0.5
bone marrow	ENSG00000005483	KMT2E	33.7	Bone marrow & Lymphoid tissues	0.0488694	*
bone marrow	ENSG00000105738	SIPA1L3	2.9	Bone marrow & Lymphoid tissues	0.891114
bone marrow	ENSG00000188766	SPRED3	0.3	Bone marrow & Lymphoid tissues	0.905301
bone marrow	ENSG00000253729	PRKDC	18.6	Bone marrow & Lymphoid tissues	0.116301
breast	ENSG00000120784	ZFP30	4.9	Breast and female reproductive system	0.134793
breast	ENSG00000169139	UBE2V2	12.9	Breast and female reproductive system	0.784554
breast	ENSG00000005483	KMT2E	15.7	Breast and female reproductive system	0.118702
breast	ENSG00000197050	ZNF420	5.4	Breast and female reproductive system	0.134861
breast	ENSG00000164808	SPIDR	18.4	Breast and female reproductive system	0.162406
breast	ENSG00000188766	SPRED3	0.5	Breast and female reproductive system	0.735951
breast	ENSG00000161281	COX7A1	102.5	Breast and female reproductive system	0.227273
breast	ENSG00000104738	MCM4	15	Breast and female reproductive system	0.2391
breast	ENSG00000135250	SRPK2	15.4	Breast and female reproductive system	0.376368
breast	ENSG00000171827	ZNF570	2.8	Breast and female reproductive system	0.110134
breast	ENSG00000126247	CAPNS1	359.6	Breast and female reproductive system	0.272727
breast	ENSG00000198453	ZNF568	3.8	Breast and female reproductive system	0.376275
breast	ENSG00000105738	SIPA1L3	5	Breast and female reproductive system	0.5
breast	ENSG00000253729	PRKDC	15.6	Breast and female reproductive system	0.468611
cerebellum	ENSG00000161281	COX7A1	29.6	Brain	0.785714
cerebellum	ENSG00000126247	CAPNS1	190	Brain	0.880952
cerebellum	ENSG00000005483	KMT2E	32.4	Brain	0.0584648
cerebellum	ENSG00000169139	UBE2V2	17.8	Brain	0.141703
cerebellum	ENSG00000135250	SRPK2	34	Brain	0.0687273
cerebellum	ENSG00000188766	SPRED3	2.4	Brain	0.0577818
cerebellum	ENSG00000253729	PRKDC	13.4	Brain	0.838968
cerebellum	ENSG00000164808	SPIDR	23	Brain	0.0494469	*
cerebellum	ENSG00000120784	ZFP30	6.3	Brain	0.0801828
cerebellum	ENSG00000171827	ZNF570	2.7	Brain	0.160413
cerebellum	ENSG00000104738	MCM4	0.6	Brain	0.941535
cerebellum	ENSG00000198453	ZNF568	5.9	Brain	0.0741445
cerebellum	ENSG00000105738	SIPA1L3	6.7	Brain	0.216513
cerebellum	ENSG00000197050	ZNF420	7.3	Brain	0.0632998
cerebral cortex	ENSG00000188766	SPRED3	6	Brain	0.0488108	*
cerebral cortex	ENSG00000171827	ZNF570	2.7	Brain	0.160413
cerebral cortex	ENSG00000197050	ZNF420	4.2	Brain	0.310147
cerebral cortex	ENSG00000198453	ZNF568	4.3	Brain	0.181744
cerebral cortex	ENSG00000104738	MCM4	11	Brain	0.467118
cerebral cortex	ENSG00000164808	SPIDR	16.9	Brain	0.434463
cerebral cortex	ENSG00000120784	ZFP30	5.5	Brain	0.107731
cerebral cortex	ENSG00000126247	CAPNS1	402.5	Brain	0.142857
cerebral cortex	ENSG00000005483	KMT2E	12.8	Brain	0.310268
cerebral cortex	ENSG00000253729	PRKDC	15.2	Brain	0.745421
cerebral cortex	ENSG00000169139	UBE2V2	31.2	Brain	0.04944	*
cerebral cortex	ENSG00000135250	SRPK2	57.8	Brain	0.0584574
cerebral cortex	ENSG00000105738	SIPA1L3	4.7	Brain	0.565548
cerebral cortex	ENSG00000161281	COX7A1	78.9	Brain	0.428571
cervix	ENSG00000171827	ZNF570	2.1	Breast and female reproductive system	0.639036
cervix	ENSG00000169139	UBE2V2	11.6	Breast and female reproductive system	0.827721
cervix	ENSG00000135250	SRPK2	13.3	Breast and female reproductive system	0.547022
cervix	ENSG00000198453	ZNF568	4.6	Breast and female reproductive system	0.182348
cervix	ENSG00000005483	KMT2E	14.6	Breast and female reproductive system	0.126695
cervix	ENSG00000188766	SPRED3	0.6	Breast and female reproductive system	0.653364
cervix	ENSG00000197050	ZNF420	4.9	Breast and female reproductive system	0.152712
cervix	ENSG00000105738	SIPA1L3	4.6	Breast and female reproductive system	0.593413
cervix	ENSG00000161281	COX7A1	68.3	Breast and female reproductive system	0.454545
cervix	ENSG00000253729	PRKDC	17.6	Breast and female reproductive system	0.172296
cervix	ENSG00000164808	SPIDR	18.9	Breast and female reproductive system	0.152926
cervix	ENSG00000120784	ZFP30	3.5	Breast and female reproductive system	0.5
cervix	ENSG00000126247	CAPNS1	356.5	Breast and female reproductive system	0.318182
cervix	ENSG00000104738	MCM4	6.5	Breast and female reproductive system	0.623695
choroid plexus	ENSG00000197050	ZNF420	2.7	Brain	0.892278
choroid plexus	ENSG00000104738	MCM4	2.7	Brain	0.941535
choroid plexus	ENSG00000105738	SIPA1L3	1.6	Brain	0.941557
choroid plexus	ENSG00000135250	SRPK2	9.6	Brain	0.946212
choroid plexus	ENSG00000126247	CAPNS1	429.4	Brain	0.119048
choroid plexus	ENSG00000188766	SPRED3	1.4	Brain	0.0995996
choroid plexus	ENSG00000169139	UBE2V2	13	Brain	0.689732
choroid plexus	ENSG00000120784	ZFP30	3.6	Brain	0.565598
choroid plexus	ENSG00000164808	SPIDR	27.2	Brain	0.0494469	*
choroid plexus	ENSG00000253729	PRKDC	2.9	Brain	0.958443
choroid plexus	ENSG00000171827	ZNF570	1.7	Brain	0.868002
choroid plexus	ENSG00000161281	COX7A1	189.3	Brain	0.119048
choroid plexus	ENSG00000198453	ZNF568	3.3	Brain	0.581805
choroid plexus	ENSG00000005483	KMT2E	6	Brain	0.95056
colon	ENSG00000120784	ZFP30	3.3	Gastrointestinal tract	0.726828
colon	ENSG00000171827	ZNF570	1.6	Gastrointestinal tract	0.939457
colon	ENSG00000105738	SIPA1L3	10.2	Gastrointestinal tract	0.0567795
colon	ENSG00000197050	ZNF420	3.7	Gastrointestinal tract	0.58947
colon	ENSG00000198453	ZNF568	3.5	Gastrointestinal tract	0.618537
colon	ENSG00000104738	MCM4	16.9	Gastrointestinal tract	0.163602
colon	ENSG00000253729	PRKDC	15.7	Gastrointestinal tract	0.5
colon	ENSG00000164808	SPIDR	15.5	Gastrointestinal tract	0.618431
colon	ENSG00000169139	UBE2V2	16.4	Gastrointestinal tract	0.225596
colon	ENSG00000005483	KMT2E	13.7	Gastrointestinal tract	0.225582
colon	ENSG00000126247	CAPNS1	360.6	Gastrointestinal tract	0.26087
colon	ENSG00000188766	SPRED3	0.5	Gastrointestinal tract	0.701439
colon	ENSG00000135250	SRPK2	12	Gastrointestinal tract	0.862658
colon	ENSG00000161281	COX7A1	118.7	Gastrointestinal tract	0.152174
duodenum	ENSG00000120784	ZFP30	2.8	Gastrointestinal tract	0.836525
duodenum	ENSG00000104738	MCM4	12.7	Gastrointestinal tract	0.225526
duodenum	ENSG00000105738	SIPA1L3	17.9	Gastrointestinal tract	0.048684	*
duodenum	ENSG00000169139	UBE2V2	19.3	Gastrointestinal tract	0.114008
duodenum	ENSG00000135250	SRPK2	9.8	Gastrointestinal tract	0.94317
duodenum	ENSG00000253729	PRKDC	7.4	Gastrointestinal tract	0.943176
duodenum	ENSG00000188766	SPRED3	1.6	Gastrointestinal tract	0.163176
duodenum	ENSG00000164808	SPIDR	10.7	Gastrointestinal tract	0.934071
duodenum	ENSG00000198453	ZNF568	1.5	Gastrointestinal tract	0.958532
duodenum	ENSG00000161281	COX7A1	14.5	Gastrointestinal tract	0.891304
duodenum	ENSG00000171827	ZNF570	1.8	Gastrointestinal tract	0.886841
duodenum	ENSG00000197050	ZNF420	2.4	Gastrointestinal tract	0.947478
duodenum	ENSG00000005483	KMT2E	8.5	Gastrointestinal tract	0.886007
duodenum	ENSG00000126247	CAPNS1	255.4	Gastrointestinal tract	0.76087
endometrium	ENSG00000120784	ZFP30	5.1	Breast and female reproductive system	0.134793
endometrium	ENSG00000105738	SIPA1L3	3.2	Breast and female reproductive system	0.856231
endometrium	ENSG00000197050	ZNF420	4.4	Breast and female reproductive system	0.172066
endometrium	ENSG00000253729	PRKDC	19.4	Breast and female reproductive system	0.0902955
endometrium	ENSG00000135250	SRPK2	15.7	Breast and female reproductive system	0.346868
endometrium	ENSG00000104738	MCM4	6.7	Breast and female reproductive system	0.623695
endometrium	ENSG00000161281	COX7A1	52.8	Breast and female reproductive system	0.522727
endometrium	ENSG00000164808	SPIDR	16.1	Breast and female reproductive system	0.4066
endometrium	ENSG00000198453	ZNF568	5	Breast and female reproductive system	0.152764
endometrium	ENSG00000005483	KMT2E	13.8	Breast and female reproductive system	0.143803
endometrium	ENSG00000126247	CAPNS1	293.4	Breast and female reproductive system	0.613636
endometrium	ENSG00000169139	UBE2V2	15	Breast and female reproductive system	0.59341
endometrium	ENSG00000188766	SPRED3	0.4	Breast and female reproductive system	0.79621
endometrium	ENSG00000171827	ZNF570	2.4	Breast and female reproductive system	0.263457
epididymis	ENSG00000120784	ZFP30	3.9	Male reproductive system	0.369911
epididymis	ENSG00000104738	MCM4	4.2	Male reproductive system	0.831181
epididymis	ENSG00000161281	COX7A1	38.2	Male reproductive system	0.680851
epididymis	ENSG00000105738	SIPA1L3	1.3	Male reproductive system	0.955064
epididymis	ENSG00000135250	SRPK2	14.9	Male reproductive system	0.370019
epididymis	ENSG00000005483	KMT2E	9.3	Male reproductive system	0.873475
epididymis	ENSG00000197050	ZNF420	3.8	Male reproductive system	0.426815
epididymis	ENSG00000164808	SPIDR	14.4	Male reproductive system	0.684131
epididymis	ENSG00000198453	ZNF568	2.8	Male reproductive system	0.865742
epididymis	ENSG00000188766	SPRED3	0.3	Male reproductive system	0.858076
epididymis	ENSG00000126247	CAPNS1	189	Male reproductive system	0.914894
epididymis	ENSG00000169139	UBE2V2	10.4	Male reproductive system	0.901534
epididymis	ENSG00000171827	ZNF570	2	Male reproductive system	0.71053
epididymis	ENSG00000253729	PRKDC	5.2	Male reproductive system	0.951438
esophagus	ENSG00000120784	ZFP30	3.6	Proximal digestive tract	0.5
esophagus	ENSG00000161281	COX7A1	79.6	Proximal digestive tract	0.333333
esophagus	ENSG00000105738	SIPA1L3	4.8	Proximal digestive tract	0.42837
esophagus	ENSG00000135250	SRPK2	13.3	Proximal digestive tract	0.599745
esophagus	ENSG00000188766	SPRED3	0.4	Proximal digestive tract	0.787008
esophagus	ENSG00000104738	MCM4	20.8	Proximal digestive tract	0.109773
esophagus	ENSG00000197050	ZNF420	2.9	Proximal digestive tract	0.868601
esophagus	ENSG00000164808	SPIDR	22.8	Proximal digestive tract	0.0743691
esophagus	ENSG00000171827	ZNF570	2.2	Proximal digestive tract	0.514439
esophagus	ENSG00000005483	KMT2E	9.7	Proximal digestive tract	0.806871
esophagus	ENSG00000126247	CAPNS1	740.3	Proximal digestive tract	0.0208333	*
esophagus	ENSG00000169139	UBE2V2	19.4	Proximal digestive tract	0.0850567
esophagus	ENSG00000253729	PRKDC	23.3	Proximal digestive tract	0.0743802
esophagus	ENSG00000198453	ZNF568	2.5	Proximal digestive tract	0.903234
fallopian tube	ENSG00000164808	SPIDR	17.7	Breast and female reproductive system	0.182508
fallopian tube	ENSG00000161281	COX7A1	55.9	Breast and female reproductive system	0.477273
fallopian tube	ENSG00000197050	ZNF420	4.9	Breast and female reproductive system	0.152712
fallopian tube	ENSG00000005483	KMT2E	12.5	Breast and female reproductive system	0.304325
fallopian tube	ENSG00000120784	ZFP30	4.3	Breast and female reproductive system	0.238937
fallopian tube	ENSG00000105738	SIPA1L3	4.6	Breast and female reproductive system	0.593413
fallopian tube	ENSG00000169139	UBE2V2	10.5	Breast and female reproductive system	0.896213
fallopian tube	ENSG00000135250	SRPK2	12	Breast and female reproductive system	0.837568
fallopian tube	ENSG00000126247	CAPNS1	296.4	Breast and female reproductive system	0.613636
fallopian tube	ENSG00000253729	PRKDC	17.7	Breast and female reproductive system	0.162423
fallopian tube	ENSG00000188766	SPRED3	0.6	Breast and female reproductive system	0.653364
fallopian tube	ENSG00000198453	ZNF568	4	Breast and female reproductive system	0.376275
fallopian tube	ENSG00000171827	ZNF570	1.9	Breast and female reproductive system	0.807849
fallopian tube	ENSG00000104738	MCM4	9.3	Breast and female reproductive system	0.437386
gallbladder	ENSG00000164808	SPIDR	20.1	Liver & Gallbladder	0.0953664
gallbladder	ENSG00000161281	COX7A1	30.7	Liver & Gallbladder	0.795918
gallbladder	ENSG00000005483	KMT2E	8.7	Liver & Gallbladder	0.892096
gallbladder	ENSG00000126247	CAPNS1	190.9	Liver & Gallbladder	0.877551
gallbladder	ENSG00000197050	ZNF420	2.6	Liver & Gallbladder	0.926596
gallbladder	ENSG00000105738	SIPA1L3	3.7	Liver & Gallbladder	0.689736
gallbladder	ENSG00000171827	ZNF570	2.1	Liver & Gallbladder	0.638625
gallbladder	ENSG00000120784	ZFP30	2.9	Liver & Gallbladder	0.781925
gallbladder	ENSG00000188766	SPRED3	0.6	Liver & Gallbladder	0.584184
gallbladder	ENSG00000104738	MCM4	5.3	Liver & Gallbladder	0.781761
gallbladder	ENSG00000169139	UBE2V2	9.3	Liver & Gallbladder	0.935823
gallbladder	ENSG00000135250	SRPK2	12.9	Liver & Gallbladder	0.714226
gallbladder	ENSG00000253729	PRKDC	7.8	Liver & Gallbladder	0.935809
gallbladder	ENSG00000198453	ZNF568	2.1	Liver & Gallbladder	0.93596
heart muscle	ENSG00000197050	ZNF420	3.1	Muscle tissues	0.807033
heart muscle	ENSG00000135250	SRPK2	13.4	Muscle tissues	0.528777
heart muscle	ENSG00000120784	ZFP30	3.7	Muscle tissues	0.442541
heart muscle	ENSG00000126247	CAPNS1	670.7	Muscle tissues	0.0416667	*
heart muscle	ENSG00000164808	SPIDR	12	Muscle tissues	0.860577
heart muscle	ENSG00000169139	UBE2V2	10.9	Muscle tissues	0.868458
heart muscle	ENSG00000104738	MCM4	14	Muscle tissues	0.257859
heart muscle	ENSG00000105738	SIPA1L3	6	Muscle tissues	0.306615
heart muscle	ENSG00000161281	COX7A1	2189.2	Muscle tissues	0.0416667	*
heart muscle	ENSG00000188766	SPRED3	0.7	Muscle tissues	0.428214
heart muscle	ENSG00000171827	ZNF570	2.4	Muscle tissues	0.281102
heart muscle	ENSG00000253729	PRKDC	16.2	Muscle tissues	0.345655
heart muscle	ENSG00000005483	KMT2E	11.4	Muscle tissues	0.585745
heart muscle	ENSG00000198453	ZNF568	3	Muscle tissues	0.807039
hippocampal formation	ENSG00000197050	ZNF420	3.6	Brain	0.565585
hippocampal formation	ENSG00000126247	CAPNS1	351.2	Brain	0.333333
hippocampal formation	ENSG00000188766	SPRED3	5	Brain	0.0577818
hippocampal formation	ENSG00000104738	MCM4	0	Brain	0.958436
hippocampal formation	ENSG00000171827	ZNF570	2.3	Brain	0.339522
hippocampal formation	ENSG00000164808	SPIDR	14.3	Brain	0.745404
hippocampal formation	ENSG00000169139	UBE2V2	15.1	Brain	0.402243
hippocampal formation	ENSG00000120784	ZFP30	2.8	Brain	0.858512
hippocampal formation	ENSG00000161281	COX7A1	46.1	Brain	0.619048
hippocampal formation	ENSG00000253729	PRKDC	10.3	Brain	0.919664
hippocampal formation	ENSG00000135250	SRPK2	31.9	Brain	0.0687273
hippocampal formation	ENSG00000105738	SIPA1L3	8.3	Brain	0.141674
hippocampal formation	ENSG00000198453	ZNF568	4.6	Brain	0.132387
hippocampal formation	ENSG00000005483	KMT2E	13.2	Brain	0.254587
hypothalamus	ENSG00000197050	ZNF420	3.7	Brain	0.549288
hypothalamus	ENSG00000169139	UBE2V2	17.2	Brain	0.161042
hypothalamus	ENSG00000135250	SRPK2	34.7	Brain	0.0687273
hypothalamus	ENSG00000188766	SPRED3	4.3	Brain	0.0577818
hypothalamus	ENSG00000164808	SPIDR	14	Brain	0.758467
hypothalamus	ENSG00000104738	MCM4	0.1	Brain	0.954642
hypothalamus	ENSG00000171827	ZNF570	2.3	Brain	0.339522
hypothalamus	ENSG00000126247	CAPNS1	377.9	Brain	0.190476
hypothalamus	ENSG00000198453	ZNF568	5.4	Brain	0.0931441
hypothalamus	ENSG00000005483	KMT2E	11.4	Brain	0.516455
hypothalamus	ENSG00000120784	ZFP30	2.7	Brain	0.884433
hypothalamus	ENSG00000161281	COX7A1	37.2	Brain	0.690476
hypothalamus	ENSG00000253729	PRKDC	10.2	Brain	0.919664
hypothalamus	ENSG00000105738	SIPA1L3	3.6	Brain	0.745438
kidney	ENSG00000104738	MCM4	7.7	Kidney & Urinary bladder	0.542254
kidney	ENSG00000005483	KMT2E	7.1	Kidney & Urinary bladder	0.94424
kidney	ENSG00000105738	SIPA1L3	6.2	Kidney & Urinary bladder	0.297881
kidney	ENSG00000171827	ZNF570	2.7	Kidney & Urinary bladder	0.169032
kidney	ENSG00000135250	SRPK2	11.1	Kidney & Urinary bladder	0.88537
kidney	ENSG00000197050	ZNF420	4	Kidney & Urinary bladder	0.375072
kidney	ENSG00000198453	ZNF568	3.1	Kidney & Urinary bladder	0.760458
kidney	ENSG00000164808	SPIDR	13.1	Kidney & Urinary bladder	0.791988
kidney	ENSG00000169139	UBE2V2	14.5	Kidney & Urinary bladder	0.597756
kidney	ENSG00000120784	ZFP30	3.6	Kidney & Urinary bladder	0.514118
kidney	ENSG00000161281	COX7A1	84.4	Kidney & Urinary bladder	0.265306
kidney	ENSG00000253729	PRKDC	14.4	Kidney & Urinary bladder	0.664337
kidney	ENSG00000188766	SPRED3	2.3	Kidney & Urinary bladder	0.136027
kidney	ENSG00000126247	CAPNS1	474.9	Kidney & Urinary bladder	0.0612245
liver	ENSG00000135250	SRPK2	12.2	Liver & Gallbladder	0.811651
liver	ENSG00000198453	ZNF568	2.1	Liver & Gallbladder	0.93596
liver	ENSG00000105738	SIPA1L3	3.3	Liver & Gallbladder	0.792012
liver	ENSG00000253729	PRKDC	13.6	Liver & Gallbladder	0.726124
liver	ENSG00000005483	KMT2E	5.8	Liver & Gallbladder	0.958439
liver	ENSG00000104738	MCM4	8.8	Liver & Gallbladder	0.471802
liver	ENSG00000161281	COX7A1	11.5	Liver & Gallbladder	0.938776
liver	ENSG00000164808	SPIDR	14.7	Liver & Gallbladder	0.624857
liver	ENSG00000171827	ZNF570	1.7	Liver & Gallbladder	0.886174
liver	ENSG00000197050	ZNF420	3.2	Liver & Gallbladder	0.781878
liver	ENSG00000126247	CAPNS1	266.8	Liver & Gallbladder	0.734694
liver	ENSG00000169139	UBE2V2	25.4	Liver & Gallbladder	0.0641765
liver	ENSG00000188766	SPRED3	0.2	Liver & Gallbladder	0.916481
liver	ENSG00000120784	ZFP30	2.2	Liver & Gallbladder	0.951901
lung	ENSG00000104738	MCM4	5.8	Respiratory system	0.755926
lung	ENSG00000161281	COX7A1	61.4	Respiratory system	0.44
lung	ENSG00000105738	SIPA1L3	5.5	Respiratory system	0.33874
lung	ENSG00000198453	ZNF568	2.6	Respiratory system	0.89407
lung	ENSG00000005483	KMT2E	16.6	Respiratory system	0.106084
lung	ENSG00000126247	CAPNS1	384.7	Respiratory system	0.18
lung	ENSG00000197050	ZNF420	2.7	Respiratory system	0.906214
lung	ENSG00000135250	SRPK2	10.7	Respiratory system	0.917144
lung	ENSG00000120784	ZFP30	3.3	Respiratory system	0.661377
lung	ENSG00000169139	UBE2V2	11	Respiratory system	0.842553
lung	ENSG00000164808	SPIDR	18.4	Respiratory system	0.17472
lung	ENSG00000171827	ZNF570	2	Respiratory system	0.722751
lung	ENSG00000188766	SPRED3	0.7	Respiratory system	0.45851
lung	ENSG00000253729	PRKDC	14.4	Respiratory system	0.673821
lymph node	ENSG00000105738	SIPA1L3	6.6	Bone marrow & Lymphoid tissues	0.232159
lymph node	ENSG00000197050	ZNF420	4.1	Bone marrow & Lymphoid tissues	0.268722
lymph node	ENSG00000161281	COX7A1	11.7	Bone marrow & Lymphoid tissues	0.955556
lymph node	ENSG00000126247	CAPNS1	163.2	Bone marrow & Lymphoid tissues	0.955556
lymph node	ENSG00000104738	MCM4	36.9	Bone marrow & Lymphoid tissues	0.0571262
lymph node	ENSG00000005483	KMT2E	11.2	Bone marrow & Lymphoid tissues	0.635549
lymph node	ENSG00000135250	SRPK2	15.9	Bone marrow & Lymphoid tissues	0.256356
lymph node	ENSG00000120784	ZFP30	4.7	Bone marrow & Lymphoid tissues	0.209113
lymph node	ENSG00000188766	SPRED3	0.2	Bone marrow & Lymphoid tissues	0.9387
lymph node	ENSG00000169139	UBE2V2	16.5	Bone marrow & Lymphoid tissues	0.19843
lymph node	ENSG00000171827	ZNF570	2.6	Bone marrow & Lymphoid tissues	0.255777
lymph node	ENSG00000253729	PRKDC	17	Bone marrow & Lymphoid tissues	0.209366
lymph node	ENSG00000198453	ZNF568	2.9	Bone marrow & Lymphoid tissues	0.850974
lymph node	ENSG00000164808	SPIDR	16.2	Bone marrow & Lymphoid tissues	0.484641
midbrain	ENSG00000161281	COX7A1	42.9	Brain	0.642857
midbrain	ENSG00000104738	MCM4	0	Brain	0.958436
midbrain	ENSG00000005483	KMT2E	12	Brain	0.41828
midbrain	ENSG00000126247	CAPNS1	345.6	Brain	0.380952
midbrain	ENSG00000135250	SRPK2	32.7	Brain	0.0687273
midbrain	ENSG00000120784	ZFP30	2.7	Brain	0.884433
midbrain	ENSG00000188766	SPRED3	2.7	Brain	0.0577818
midbrain	ENSG00000169139	UBE2V2	15	Brain	0.434452
midbrain	ENSG00000253729	PRKDC	11.2	Brain	0.899568
midbrain	ENSG00000198453	ZNF568	5.2	Brain	0.107666
midbrain	ENSG00000171827	ZNF570	2.7	Brain	0.160413
midbrain	ENSG00000164808	SPIDR	12.3	Brain	0.838948
midbrain	ENSG00000105738	SIPA1L3	3.3	Brain	0.795415
midbrain	ENSG00000197050	ZNF420	3.6	Brain	0.565585
ovary	ENSG00000005483	KMT2E	17.6	Breast and female reproductive system	0.0902802
ovary	ENSG00000120784	ZFP30	6.5	Breast and female reproductive system	0.0670265
ovary	ENSG00000126247	CAPNS1	259.1	Breast and female reproductive system	0.75
ovary	ENSG00000161281	COX7A1	58.8	Breast and female reproductive system	0.477273
ovary	ENSG00000135250	SRPK2	17.2	Breast and female reproductive system	0.264326
ovary	ENSG00000188766	SPRED3	0.3	Breast and female reproductive system	0.856511
ovary	ENSG00000169139	UBE2V2	13.1	Breast and female reproductive system	0.760806
ovary	ENSG00000105738	SIPA1L3	2.8	Breast and female reproductive system	0.921904
ovary	ENSG00000171827	ZNF570	3.5	Breast and female reproductive system	0.066476
ovary	ENSG00000253729	PRKDC	19.1	Breast and female reproductive system	0.0968686
ovary	ENSG00000104738	MCM4	8.5	Breast and female reproductive system	0.5
ovary	ENSG00000197050	ZNF420	7.3	Breast and female reproductive system	0.0621028
ovary	ENSG00000164808	SPIDR	22.9	Breast and female reproductive system	0.0672532
ovary	ENSG00000198453	ZNF568	5.8	Breast and female reproductive system	0.0967036
