## Supplementary Table 5 for "Genome-Wide Significance Reconsidered: Low-Frequency Variants and Regulatory Networks in Autism"

### Sheet: Sheet1
Cell type	Gene	Gene name	nTPM	Cell type group	p	label
Astrocytes	ENSG00000171827	ZNF570	1.5	Glial cells	0.930211
Astrocytes	ENSG00000253729	PRKDC	53.9	Glial cells	0.911216
Astrocytes	ENSG00000169139	UBE2V2	19.2	Glial cells	1
Astrocytes	ENSG00000198453	ZNF568	12.1	Glial cells	0.326413
Astrocytes	ENSG00000164808	SPIDR	116.1	Glial cells	0.222222
Astrocytes	ENSG00000105738	SIPA1L3	39.3	Glial cells	0.201957
Astrocytes	ENSG00000104738	MCM4	3.1	Glial cells	0.911216
Astrocytes	ENSG00000188766	SPRED3	1.9	Glial cells	0.239649
Astrocytes	ENSG00000197050	ZNF420	10.5	Glial cells	0.407407
Astrocytes	ENSG00000161281	COX7A1	2.2	Glial cells	0.832315
Astrocytes	ENSG00000120784	ZFP30	9.3	Glial cells	0.259259
Astrocytes	ENSG00000135250	SRPK2	122.3	Glial cells	0.222222
Astrocytes	ENSG00000005483	KMT2E	102.8	Glial cells	0.851852
Astrocytes	ENSG00000126247	CAPNS1	9.9	Glial cells	0.962963
B-cells	ENSG00000171827	ZNF570	5.8	Blood & immune cells	0.423597
B-cells	ENSG00000126247	CAPNS1	50.4	Blood & immune cells	0.592593
B-cells	ENSG00000198453	ZNF568	7.6	Blood & immune cells	0.60143
B-cells	ENSG00000197050	ZNF420	10.6	Blood & immune cells	0.37037
B-cells	ENSG00000169139	UBE2V2	45.9	Blood & immune cells	0.481481
B-cells	ENSG00000120784	ZFP30	5.8	Blood & immune cells	0.518519
B-cells	ENSG00000161281	COX7A1	4.9	Blood & immune cells	0.625939
B-cells	ENSG00000253729	PRKDC	72.3	Blood & immune cells	0.601339
B-cells	ENSG00000135250	SRPK2	70.9	Blood & immune cells	0.333333
B-cells	ENSG00000188766	SPRED3	0.1	Blood & immune cells	0.91158
B-cells	ENSG00000104738	MCM4	5.9	Blood & immune cells	0.718312
B-cells	ENSG00000105738	SIPA1L3	22.5	Blood & immune cells	0.240019
B-cells	ENSG00000164808	SPIDR	22.3	Blood & immune cells	0.407407
B-cells	ENSG00000005483	KMT2E	268.3	Blood & immune cells	0.259259
Bipolar cells	ENSG00000188766	SPRED3	4.9	Neuronal cells	0.110868
Bipolar cells	ENSG00000171827	ZNF570	6.1	Neuronal cells	0.374042
Bipolar cells	ENSG00000169139	UBE2V2	82.3	Neuronal cells	0.148148
Bipolar cells	ENSG00000197050	ZNF420	15.8	Neuronal cells	0.259259
Bipolar cells	ENSG00000161281	COX7A1	71.3	Neuronal cells	0.137461
Bipolar cells	ENSG00000120784	ZFP30	8.8	Neuronal cells	0.296296
Bipolar cells	ENSG00000198453	ZNF568	19.3	Neuronal cells	0.201742
Bipolar cells	ENSG00000005483	KMT2E	226	Neuronal cells	0.296296
Bipolar cells	ENSG00000135250	SRPK2	65.6	Neuronal cells	0.37037
Bipolar cells	ENSG00000126247	CAPNS1	25.9	Neuronal cells	0.666667
Bipolar cells	ENSG00000164808	SPIDR	11	Neuronal cells	0.777778
Bipolar cells	ENSG00000105738	SIPA1L3	14.1	Neuronal cells	0.448913
Bipolar cells	ENSG00000253729	PRKDC	103.8	Neuronal cells	0.137534
Bipolar cells	ENSG00000104738	MCM4	8.5	Neuronal cells	0.326562
Cardiomyocytes	ENSG00000188766	SPRED3	0.5	Muscle cells	0.601506
Cardiomyocytes	ENSG00000104738	MCM4	24.8	Muscle cells	0.088784
Cardiomyocytes	ENSG00000164808	SPIDR	19.4	Muscle cells	0.444444
Cardiomyocytes	ENSG00000120784	ZFP30	7.4	Muscle cells	0.37037
Cardiomyocytes	ENSG00000126247	CAPNS1	130.6	Muscle cells	0.222222
Cardiomyocytes	ENSG00000171827	ZNF570	19.5	Muscle cells	0.0541554
Cardiomyocytes	ENSG00000198453	ZNF568	5.7	Muscle cells	0.718491
Cardiomyocytes	ENSG00000135250	SRPK2	31.6	Muscle cells	0.925926
Cardiomyocytes	ENSG00000197050	ZNF420	6.5	Muscle cells	0.518519
Cardiomyocytes	ENSG00000161281	COX7A1	24569.9	Muscle cells	0.0541823
Cardiomyocytes	ENSG00000105738	SIPA1L3	3	Muscle cells	0.930121
Cardiomyocytes	ENSG00000253729	PRKDC	118.3	Muscle cells	0.088784
Cardiomyocytes	ENSG00000005483	KMT2E	156.2	Muscle cells	0.481481
Cardiomyocytes	ENSG00000169139	UBE2V2	87.2	Muscle cells	0.111111
Cone photoreceptor cells	ENSG00000005483	KMT2E	152.9	Neuronal cells	0.62963
Cone photoreceptor cells	ENSG00000171827	ZNF570	6.8	Neuronal cells	0.220413
Cone photoreceptor cells	ENSG00000135250	SRPK2	49.3	Neuronal cells	0.62963
Cone photoreceptor cells	ENSG00000198453	ZNF568	8.5	Neuronal cells	0.5
Cone photoreceptor cells	ENSG00000188766	SPRED3	1.7	Neuronal cells	0.281359
Cone photoreceptor cells	ENSG00000126247	CAPNS1	15.3	Neuronal cells	0.814815
Cone photoreceptor cells	ENSG00000161281	COX7A1	81.6	Neuronal cells	0.111186
Cone photoreceptor cells	ENSG00000104738	MCM4	15.3	Neuronal cells	0.167759
Cone photoreceptor cells	ENSG00000169139	UBE2V2	73.1	Neuronal cells	0.185185
Cone photoreceptor cells	ENSG00000120784	ZFP30	3.4	Neuronal cells	0.703704
Cone photoreceptor cells	ENSG00000197050	ZNF420	3.4	Neuronal cells	0.777778
Cone photoreceptor cells	ENSG00000253729	PRKDC	107	Neuronal cells	0.111256
Cone photoreceptor cells	ENSG00000105738	SIPA1L3	6.8	Neuronal cells	0.673438
Cone photoreceptor cells	ENSG00000164808	SPIDR	8.5	Neuronal cells	0.962963
dendritic cells	ENSG00000169139	UBE2V2	28	Blood & immune cells	0.851852
dendritic cells	ENSG00000120784	ZFP30	21.5	Blood & immune cells	0.037037	*
dendritic cells	ENSG00000135250	SRPK2	56.6	Blood & immune cells	0.555556
dendritic cells	ENSG00000126247	CAPNS1	123.8	Blood & immune cells	0.259259
dendritic cells	ENSG00000105738	SIPA1L3	14.1	Blood & immune cells	0.448913
dendritic cells	ENSG00000171827	ZNF570	13.7	Blood & immune cells	0.0697888
dendritic cells	ENSG00000198453	ZNF568	4.2	Blood & immune cells	0.760183
dendritic cells	ENSG00000164808	SPIDR	10.7	Blood & immune cells	0.814815
dendritic cells	ENSG00000161281	COX7A1	0.4	Blood & immune cells	0.92116
dendritic cells	ENSG00000253729	PRKDC	71	Blood & immune cells	0.673438
dendritic cells	ENSG00000197050	ZNF420	2.6	Blood & immune cells	0.925926
dendritic cells	ENSG00000188766	SPRED3	0.4	Blood & immune cells	0.696547
dendritic cells	ENSG00000005483	KMT2E	154.4	Blood & immune cells	0.555556
dendritic cells	ENSG00000104738	MCM4	7.9	Blood & immune cells	0.423632
Erythroid cells	ENSG00000105738	SIPA1L3	5.6	Blood & immune cells	0.798043
Erythroid cells	ENSG00000104738	MCM4	68.3	Blood & immune cells	0.0542362
Erythroid cells	ENSG00000135250	SRPK2	19.5	Blood & immune cells	1
Erythroid cells	ENSG00000197050	ZNF420	4.5	Blood & immune cells	0.62963
Erythroid cells	ENSG00000164808	SPIDR	10.2	Blood & immune cells	0.851852
Erythroid cells	ENSG00000126247	CAPNS1	36.6	Blood & immune cells	0.62963
Erythroid cells	ENSG00000253729	PRKDC	150.5	Blood & immune cells	0.0542362
Erythroid cells	ENSG00000120784	ZFP30	1.9	Blood & immune cells	0.888889
Erythroid cells	ENSG00000198453	ZNF568	1.1	Blood & immune cells	0.958638
Erythroid cells	ENSG00000188766	SPRED3	0	Blood & immune cells	0.952749
Erythroid cells	ENSG00000005483	KMT2E	90.4	Blood & immune cells	0.925926
Erythroid cells	ENSG00000161281	COX7A1	0	Blood & immune cells	0.952522
Erythroid cells	ENSG00000171827	ZNF570	2.6	Blood & immune cells	0.718402
Erythroid cells	ENSG00000169139	UBE2V2	60.7	Blood & immune cells	0.259259
Excitatory neurons	ENSG00000126247	CAPNS1	13	Neuronal cells	0.888889
Excitatory neurons	ENSG00000253729	PRKDC	82.7	Neuronal cells	0.326562
Excitatory neurons	ENSG00000135250	SRPK2	288	Neuronal cells	0.111111
Excitatory neurons	ENSG00000171827	ZNF570	2.1	Neuronal cells	0.79815
Excitatory neurons	ENSG00000197050	ZNF420	31.7	Neuronal cells	0.037037	*
Excitatory neurons	ENSG00000188766	SPRED3	9.5	Neuronal cells	0.0695467
Excitatory neurons	ENSG00000104738	MCM4	4.8	Neuronal cells	0.832241
Excitatory neurons	ENSG00000161281	COX7A1	5.7	Neuronal cells	0.576391
Excitatory neurons	ENSG00000164808	SPIDR	246.7	Neuronal cells	0.037037	*
Excitatory neurons	ENSG00000198453	ZNF568	21.6	Neuronal cells	0.151927
Excitatory neurons	ENSG00000120784	ZFP30	17	Neuronal cells	0.148148
Excitatory neurons	ENSG00000169139	UBE2V2	40.2	Neuronal cells	0.666667
Excitatory neurons	ENSG00000105738	SIPA1L3	59.1	Neuronal cells	0.088784
Excitatory neurons	ENSG00000005483	KMT2E	154.8	Neuronal cells	0.518519
granulocytes	ENSG00000171827	ZNF570	6.2	Blood & immune cells	0.326488
granulocytes	ENSG00000161281	COX7A1	55	Blood & immune cells	0.167685
granulocytes	ENSG00000188766	SPRED3	0.2	Blood & immune cells	0.832647
granulocytes	ENSG00000135250	SRPK2	36.2	Blood & immune cells	0.814815
granulocytes	ENSG00000253729	PRKDC	72.3	Blood & immune cells	0.601339
granulocytes	ENSG00000198453	ZNF568	13.3	Blood & immune cells	0.281509
granulocytes	ENSG00000169139	UBE2V2	43.7	Blood & immune cells	0.62963
granulocytes	ENSG00000120784	ZFP30	6.6	Blood & immune cells	0.444444
granulocytes	ENSG00000104738	MCM4	6	Blood & immune cells	0.673438
granulocytes	ENSG00000197050	ZNF420	4.2	Blood & immune cells	0.666667
granulocytes	ENSG00000164808	SPIDR	13.7	Blood & immune cells	0.62963
granulocytes	ENSG00000126247	CAPNS1	109.4	Blood & immune cells	0.333333
granulocytes	ENSG00000005483	KMT2E	291.7	Blood & immune cells	0.148148
granulocytes	ENSG00000105738	SIPA1L3	2.7	Blood & immune cells	0.945764
Hofbauer cells	ENSG00000188766	SPRED3	0.1	Blood & immune cells	0.91158
Hofbauer cells	ENSG00000169139	UBE2V2	90.3	Blood & immune cells	0.0740741
Hofbauer cells	ENSG00000005483	KMT2E	79	Blood & immune cells	1
Hofbauer cells	ENSG00000104738	MCM4	9.4	Blood & immune cells	0.240019
Hofbauer cells	ENSG00000105738	SIPA1L3	3.7	Blood & immune cells	0.862466
Hofbauer cells	ENSG00000135250	SRPK2	49.4	Blood & immune cells	0.592593
Hofbauer cells	ENSG00000164808	SPIDR	13.2	Blood & immune cells	0.703704
Hofbauer cells	ENSG00000120784	ZFP30	2.2	Blood & immune cells	0.814815
Hofbauer cells	ENSG00000197050	ZNF420	3.3	Blood & immune cells	0.814815
Hofbauer cells	ENSG00000253729	PRKDC	32.1	Blood & immune cells	0.945764
Hofbauer cells	ENSG00000171827	ZNF570	2.7	Blood & immune cells	0.650029
Hofbauer cells	ENSG00000126247	CAPNS1	168.5	Blood & immune cells	0.148148
Hofbauer cells	ENSG00000161281	COX7A1	17	Blood & immune cells	0.423609
Hofbauer cells	ENSG00000198453	ZNF568	3.6	Blood & immune cells	0.862686
Horizontal cells	ENSG00000161281	COX7A1	44.1	Neuronal cells	0.239952
Horizontal cells	ENSG00000105738	SIPA1L3	47.8	Neuronal cells	0.167759
Horizontal cells	ENSG00000253729	PRKDC	68	Neuronal cells	0.832241
Horizontal cells	ENSG00000197050	ZNF420	17	Neuronal cells	0.222222
Horizontal cells	ENSG00000135250	SRPK2	98.2	Neuronal cells	0.296296
Horizontal cells	ENSG00000198453	ZNF568	24.5	Neuronal cells	0.069698
Horizontal cells	ENSG00000188766	SPRED3	6.9	Neuronal cells	0.0884196
Horizontal cells	ENSG00000169139	UBE2V2	59.8	Neuronal cells	0.296296
Horizontal cells	ENSG00000171827	ZNF570	9.4	Neuronal cells	0.11115
Horizontal cells	ENSG00000164808	SPIDR	8.8	Neuronal cells	0.925926
Horizontal cells	ENSG00000126247	CAPNS1	23.9	Neuronal cells	0.703704
Horizontal cells	ENSG00000104738	MCM4	15.7	Neuronal cells	0.137534
Horizontal cells	ENSG00000120784	ZFP30	8.2	Neuronal cells	0.333333
Horizontal cells	ENSG00000005483	KMT2E	148.6	Neuronal cells	0.666667
Inhibitory neurons	ENSG00000120784	ZFP30	18.3	Neuronal cells	0.111111
Inhibitory neurons	ENSG00000126247	CAPNS1	11.5	Neuronal cells	0.925926
Inhibitory neurons	ENSG00000198453	ZNF568	21.6	Neuronal cells	0.151927
Inhibitory neurons	ENSG00000171827	ZNF570	1.9	Neuronal cells	0.847962
Inhibitory neurons	ENSG00000253729	PRKDC	73.9	Neuronal cells	0.474404
Inhibitory neurons	ENSG00000197050	ZNF420	23.1	Neuronal cells	0.185185
Inhibitory neurons	ENSG00000161281	COX7A1	4.1	Neuronal cells	0.718372
Inhibitory neurons	ENSG00000188766	SPRED3	9.9	Neuronal cells	0.0539396
Inhibitory neurons	ENSG00000105738	SIPA1L3	83.7	Neuronal cells	0.0698795
Inhibitory neurons	ENSG00000135250	SRPK2	288.5	Neuronal cells	0.0740741
Inhibitory neurons	ENSG00000104738	MCM4	5.5	Neuronal cells	0.759981
Inhibitory neurons	ENSG00000164808	SPIDR	205.5	Neuronal cells	0.111111
Inhibitory neurons	ENSG00000005483	KMT2E	142.5	Neuronal cells	0.703704
Inhibitory neurons	ENSG00000169139	UBE2V2	36.5	Neuronal cells	0.777778
Kupffer cells	ENSG00000126247	CAPNS1	216.6	Blood & immune cells	0.0740741
Kupffer cells	ENSG00000253729	PRKDC	46.8	Blood & immune cells	0.930121
Kupffer cells	ENSG00000171827	ZNF570	1.9	Blood & immune cells	0.847962
Kupffer cells	ENSG00000169139	UBE2V2	37.1	Blood & immune cells	0.740741
Kupffer cells	ENSG00000105738	SIPA1L3	10.5	Blood & immune cells	0.525596
Kupffer cells	ENSG00000005483	KMT2E	89.4	Blood & immune cells	0.962963
Kupffer cells	ENSG00000164808	SPIDR	30.5	Blood & immune cells	0.259259
Kupffer cells	ENSG00000197050	ZNF420	3.1	Blood & immune cells	0.851852
Kupffer cells	ENSG00000198453	ZNF568	2.2	Blood & immune cells	0.930302
Kupffer cells	ENSG00000104738	MCM4	3.4	Blood & immune cells	0.888744
Kupffer cells	ENSG00000188766	SPRED3	0	Blood & immune cells	0.952749
Kupffer cells	ENSG00000120784	ZFP30	2	Blood & immune cells	0.851852
Kupffer cells	ENSG00000135250	SRPK2	34.8	Blood & immune cells	0.888889
Kupffer cells	ENSG00000161281	COX7A1	11	Blood & immune cells	0.474396
Langerhans cells	ENSG00000198453	ZNF568	3.6	Blood & immune cells	0.862686
Langerhans cells	ENSG00000105738	SIPA1L3	17.5	Blood & immune cells	0.326562
Langerhans cells	ENSG00000120784	ZFP30	1.4	Blood & immune cells	0.925926
Langerhans cells	ENSG00000161281	COX7A1	25.1	Blood & immune cells	0.374061
Langerhans cells	ENSG00000169139	UBE2V2	52.7	Blood & immune cells	0.37037
Langerhans cells	ENSG00000188766	SPRED3	0.2	Blood & immune cells	0.832647
Langerhans cells	ENSG00000126247	CAPNS1	99.3	Blood & immune cells	0.407407
Langerhans cells	ENSG00000135250	SRPK2	45.4	Blood & immune cells	0.703704
Langerhans cells	ENSG00000164808	SPIDR	9.1	Blood & immune cells	0.888889
Langerhans cells	ENSG00000253729	PRKDC	28.7	Blood & immune cells	0.958497
Langerhans cells	ENSG00000171827	ZNF570	1.6	Blood & immune cells	0.900545
Langerhans cells	ENSG00000104738	MCM4	7	Blood & immune cells	0.576368
Langerhans cells	ENSG00000197050	ZNF420	1.6	Blood & immune cells	0.962963
Langerhans cells	ENSG00000005483	KMT2E	387.9	Blood & immune cells	0.037037	*
Macrophages	ENSG00000105738	SIPA1L3	9.3	Blood & immune cells	0.576368
Macrophages	ENSG00000169139	UBE2V2	47.6	Blood & immune cells	0.407407
Macrophages	ENSG00000135250	SRPK2	40	Blood & immune cells	0.777778
Macrophages	ENSG00000198453	ZNF568	3.6	Blood & immune cells	0.862686
Macrophages	ENSG00000126247	CAPNS1	149.2	Blood & immune cells	0.185185
Macrophages	ENSG00000104738	MCM4	8.1	Blood & immune cells	0.374098
Macrophages	ENSG00000197050	ZNF420	3.8	Blood & immune cells	0.740741
Macrophages	ENSG00000164808	SPIDR	26.9	Blood & immune cells	0.296296
Macrophages	ENSG00000253729	PRKDC	69.3	Blood & immune cells	0.798043
Macrophages	ENSG00000005483	KMT2E	160.1	Blood & immune cells	0.444444
Macrophages	ENSG00000171827	ZNF570	3	Blood & immune cells	0.576403
Macrophages	ENSG00000161281	COX7A1	8.9	Blood & immune cells	0.525604
Macrophages	ENSG00000120784	ZFP30	2.5	Blood & immune cells	0.777778
Macrophages	ENSG00000188766	SPRED3	0.4	Blood & immune cells	0.696547
Microglial cells	ENSG00000126247	CAPNS1	15.2	Glial cells	0.851852
Microglial cells	ENSG00000197050	ZNF420	25	Glial cells	0.111111
Microglial cells	ENSG00000104738	MCM4	1.8	Glial cells	0.958497
Microglial cells	ENSG00000171827	ZNF570	0	Glial cells	0.958567
Microglial cells	ENSG00000188766	SPRED3	0.9	Glial cells	0.373893
Microglial cells	ENSG00000198453	ZNF568	9.8	Glial cells	0.423562
Microglial cells	ENSG00000005483	KMT2E	142.2	Glial cells	0.740741
Microglial cells	ENSG00000253729	PRKDC	59	Glial cells	0.888744
Microglial cells	ENSG00000169139	UBE2V2	19.7	Glial cells	0.962963
Microglial cells	ENSG00000105738	SIPA1L3	48.3	Glial cells	0.137534
Microglial cells	ENSG00000120784	ZFP30	10.7	Glial cells	0.222222
Microglial cells	ENSG00000161281	COX7A1	3.6	Glial cells	0.779552
Microglial cells	ENSG00000135250	SRPK2	161	Glial cells	0.185185
Microglial cells	ENSG00000164808	SPIDR	206.7	Glial cells	0.0740741
monocytes	ENSG00000171827	ZNF570	1.3	Blood & immune cells	0.945845
monocytes	ENSG00000253729	PRKDC	76.8	Blood & immune cells	0.423632
monocytes	ENSG00000197050	ZNF420	1.1	Blood & immune cells	1
monocytes	ENSG00000005483	KMT2E	283.2	Blood & immune cells	0.185185
monocytes	ENSG00000169139	UBE2V2	34.7	Blood & immune cells	0.814815
monocytes	ENSG00000164808	SPIDR	23.4	Blood & immune cells	0.37037
monocytes	ENSG00000126247	CAPNS1	410.2	Blood & immune cells	0.037037	*
monocytes	ENSG00000120784	ZFP30	1.1	Blood & immune cells	0.962963
monocytes	ENSG00000105738	SIPA1L3	7.8	Blood & immune cells	0.625902
monocytes	ENSG00000161281	COX7A1	0.4	Blood & immune cells	0.92116
monocytes	ENSG00000135250	SRPK2	60.5	Blood & immune cells	0.518519
monocytes	ENSG00000104738	MCM4	2.8	Blood & immune cells	0.930121
monocytes	ENSG00000188766	SPRED3	0.2	Blood & immune cells	0.832647
monocytes	ENSG00000198453	ZNF568	1.5	Blood & immune cells	0.945926
Muller glia cells	ENSG00000197050	ZNF420	5.2	Glial cells	0.592593
Muller glia cells	ENSG00000171827	ZNF570	5.4	Glial cells	0.474392
Muller glia cells	ENSG00000120784	ZFP30	4.3	Glial cells	0.666667
Muller glia cells	ENSG00000253729	PRKDC	64.6	Glial cells	0.862466
Muller glia cells	ENSG00000198453	ZNF568	7.6	Glial cells	0.60143
Muller glia cells	ENSG00000005483	KMT2E	98.6	Glial cells	0.888889
Muller glia cells	ENSG00000164808	SPIDR	7	Glial cells	1
Muller glia cells	ENSG00000161281	COX7A1	32.4	Glial cells	0.326512
Muller glia cells	ENSG00000104738	MCM4	6.6	Glial cells	0.625902
Muller glia cells	ENSG00000188766	SPRED3	1.5	Glial cells	0.326289
Muller glia cells	ENSG00000169139	UBE2V2	90.5	Glial cells	0.037037	*
Muller glia cells	ENSG00000126247	CAPNS1	78.5	Glial cells	0.481481
Muller glia cells	ENSG00000105738	SIPA1L3	3.6	Glial cells	0.888744
Muller glia cells	ENSG00000135250	SRPK2	63.9	Glial cells	0.444444
NK-cells	ENSG00000161281	COX7A1	0	Blood & immune cells	0.952522
NK-cells	ENSG00000198453	ZNF568	10.3	Blood & immune cells	0.373986
NK-cells	ENSG00000164808	SPIDR	17.8	Blood & immune cells	0.481481
NK-cells	ENSG00000197050	ZNF420	10	Blood & immune cells	0.444444
NK-cells	ENSG00000171827	ZNF570	10.6	Blood & immune cells	0.0886847
NK-cells	ENSG00000188766	SPRED3	0.5	Blood & immune cells	0.601506
NK-cells	ENSG00000169139	UBE2V2	44.7	Blood & immune cells	0.555556
NK-cells	ENSG00000005483	KMT2E	350.2	Blood & immune cells	0.0740741
NK-cells	ENSG00000253729	PRKDC	70.9	Blood & immune cells	0.718312
NK-cells	ENSG00000135250	SRPK2	105.6	Blood & immune cells	0.259259
NK-cells	ENSG00000126247	CAPNS1	117.8	Blood & immune cells	0.296296
NK-cells	ENSG00000120784	ZFP30	4.9	Blood & immune cells	0.555556
NK-cells	ENSG00000105738	SIPA1L3	5	Blood & immune cells	0.832241
NK-cells	ENSG00000104738	MCM4	5.4	Blood & immune cells	0.798043
Oligodendrocyte precursor cells	ENSG00000171827	ZNF570	2.4	Glial cells	0.760082
Oligodendrocyte precursor cells	ENSG00000005483	KMT2E	177.3	Glial cells	0.37037
Oligodendrocyte precursor cells	ENSG00000198453	ZNF568	24.1	Glial cells	0.0885853
Oligodendrocyte precursor cells	ENSG00000188766	SPRED3	4.7	Glial cells	0.13713
Oligodendrocyte precursor cells	ENSG00000197050	ZNF420	26.4	Glial cells	0.0740741
Oligodendrocyte precursor cells	ENSG00000135250	SRPK2	161.8	Glial cells	0.148148
Oligodendrocyte precursor cells	ENSG00000161281	COX7A1	1.9	Glial cells	0.888814
Oligodendrocyte precursor cells	ENSG00000126247	CAPNS1	6.1	Glial cells	1
Oligodendrocyte precursor cells	ENSG00000104738	MCM4	3.8	Glial cells	0.862466
Oligodendrocyte precursor cells	ENSG00000120784	ZFP30	18.9	Glial cells	0.0740741
Oligodendrocyte precursor cells	ENSG00000253729	PRKDC	76.9	Glial cells	0.374098
Oligodendrocyte precursor cells	ENSG00000105738	SIPA1L3	93.4	Glial cells	0.0542362
Oligodendrocyte precursor cells	ENSG00000169139	UBE2V2	19.8	Glial cells	0.925926
Oligodendrocyte precursor cells	ENSG00000164808	SPIDR	194.8	Glial cells	0.148148
Oligodendrocytes	ENSG00000161281	COX7A1	2.1	Glial cells	0.862539
Oligodendrocytes	ENSG00000164808	SPIDR	131.6	Glial cells	0.185185
Oligodendrocytes	ENSG00000188766	SPRED3	2.1	Glial cells	0.201562
Oligodendrocytes	ENSG00000135250	SRPK2	372.2	Glial cells	0.037037	*
Oligodendrocytes	ENSG00000197050	ZNF420	24.6	Glial cells	0.148148
Oligodendrocytes	ENSG00000105738	SIPA1L3	54.7	Glial cells	0.111256
Oligodendrocytes	ENSG00000120784	ZFP30	16.3	Glial cells	0.185185
Oligodendrocytes	ENSG00000169139	UBE2V2	26.4	Glial cells	0.888889
Oligodendrocytes	ENSG00000198453	ZNF568	23.9	Glial cells	0.111044
Oligodendrocytes	ENSG00000253729	PRKDC	70.8	Glial cells	0.759981
Oligodendrocytes	ENSG00000005483	KMT2E	219.9	Glial cells	0.333333
Oligodendrocytes	ENSG00000171827	ZNF570	2.7	Glial cells	0.650029
Oligodendrocytes	ENSG00000126247	CAPNS1	20.4	Glial cells	0.777778
Oligodendrocytes	ENSG00000104738	MCM4	2.7	Glial cells	0.945764
Plasma cells	ENSG00000169139	UBE2V2	53.6	Blood & immune cells	0.333333
Plasma cells	ENSG00000126247	CAPNS1	71.7	Blood & immune cells	0.518519
Plasma cells	ENSG00000120784	ZFP30	0.9	Blood & immune cells	1
Plasma cells	ENSG00000253729	PRKDC	88.2	Blood & immune cells	0.167759
Plasma cells	ENSG00000197050	ZNF420	3.9	Blood & immune cells	0.703704
Plasma cells	ENSG00000164808	SPIDR	13.3	Blood & immune cells	0.666667
Plasma cells	ENSG00000104738	MCM4	29.1	Blood & immune cells	0.0698795
Plasma cells	ENSG00000105738	SIPA1L3	14.3	Blood & immune cells	0.374098
Plasma cells	ENSG00000005483	KMT2E	153.5	Blood & immune cells	0.592593
Plasma cells	ENSG00000188766	SPRED3	0.1	Blood & immune cells	0.91158
Plasma cells	ENSG00000198453	ZNF568	2.5	Blood & immune cells	0.911415
Plasma cells	ENSG00000171827	ZNF570	1.6	Blood & immune cells	0.900545
Plasma cells	ENSG00000135250	SRPK2	48.1	Blood & immune cells	0.666667
Plasma cells	ENSG00000161281	COX7A1	3.6	Blood & immune cells	0.779552
Rod photoreceptor cells	ENSG00000104738	MCM4	16.3	Neuronal cells	0.111256
Rod photoreceptor cells	ENSG00000005483	KMT2E	307.5	Neuronal cells	0.111111
Rod photoreceptor cells	ENSG00000105738	SIPA1L3	5.8	Neuronal cells	0.759981
Rod photoreceptor cells	ENSG00000135250	SRPK2	64.6	Neuronal cells	0.407407
Rod photoreceptor cells	ENSG00000171827	ZNF570	6.7	Neuronal cells	0.281598
Rod photoreceptor cells	ENSG00000169139	UBE2V2	45.7	Neuronal cells	0.518519
Rod photoreceptor cells	ENSG00000164808	SPIDR	14.2	Neuronal cells	0.592593
Rod photoreceptor cells	ENSG00000126247	CAPNS1	21.3	Neuronal cells	0.740741
Rod photoreceptor cells	ENSG00000120784	ZFP30	6.2	Neuronal cells	0.481481
Rod photoreceptor cells	ENSG00000161281	COX7A1	52	Neuronal cells	0.201886
Rod photoreceptor cells	ENSG00000198453	ZNF568	15.4	Neuronal cells	0.239817
Rod photoreceptor cells	ENSG00000188766	SPRED3	0.7	Neuronal cells	0.5
Rod photoreceptor cells	ENSG00000197050	ZNF420	8.5	Neuronal cells	0.481481
Rod photoreceptor cells	ENSG00000253729	PRKDC	122.4	Neuronal cells	0.0698795
Schwann cells	ENSG00000169139	UBE2V2	47.3	Glial cells	0.444444
Schwann cells	ENSG00000253729	PRKDC	86.1	Glial cells	0.201957
Schwann cells	ENSG00000120784	ZFP30	2.6	Glial cells	0.740741
Schwann cells	ENSG00000135250	SRPK2	35.1	Glial cells	0.851852
Schwann cells	ENSG00000105738	SIPA1L3	19.7	Glial cells	0.281688
Schwann cells	ENSG00000198453	ZNF568	3.7	Glial cells	0.798258
Schwann cells	ENSG00000164808	SPIDR	26.3	Glial cells	0.333333
Schwann cells	ENSG00000161281	COX7A1	36.3	Glial cells	0.281628
Schwann cells	ENSG00000171827	ZNF570	4.2	Glial cells	0.525608
Schwann cells	ENSG00000126247	CAPNS1	199.4	Glial cells	0.111111
Schwann cells	ENSG00000197050	ZNF420	2.9	Glial cells	0.888889
Schwann cells	ENSG00000188766	SPRED3	0.3	Glial cells	0.760351
Schwann cells	ENSG00000005483	KMT2E	167.2	Glial cells	0.407407
Schwann cells	ENSG00000104738	MCM4	10.6	Glial cells	0.201957
Skeletal myocytes	ENSG00000005483	KMT2E	135.6	Muscle cells	0.777778
Skeletal myocytes	ENSG00000188766	SPRED3	2.9	Muscle cells	0.167353
Skeletal myocytes	ENSG00000169139	UBE2V2	39	Muscle cells	0.703704
Skeletal myocytes	ENSG00000126247	CAPNS1	84.9	Muscle cells	0.444444
Skeletal myocytes	ENSG00000105738	SIPA1L3	1	Muscle cells	0.958497
Skeletal myocytes	ENSG00000104738	MCM4	7.8	Muscle cells	0.5
Skeletal myocytes	ENSG00000197050	ZNF420	13.7	Muscle cells	0.296296
Skeletal myocytes	ENSG00000171827	ZNF570	7.8	Muscle cells	0.167648
Skeletal myocytes	ENSG00000164808	SPIDR	12.7	Muscle cells	0.740741
Skeletal myocytes	ENSG00000120784	ZFP30	6.8	Muscle cells	0.407407
Skeletal myocytes	ENSG00000135250	SRPK2	30.2	Muscle cells	0.962963
Skeletal myocytes	ENSG00000198453	ZNF568	38.1	Muscle cells	0.0540745
Skeletal myocytes	ENSG00000253729	PRKDC	82.9	Muscle cells	0.281688
Skeletal myocytes	ENSG00000161281	COX7A1	972.9	Muscle cells	0.069819
Smooth muscle cells	ENSG00000120784	ZFP30	4.7	Muscle cells	0.592593
Smooth muscle cells	ENSG00000198453	ZNF568	7.2	Muscle cells	0.673587
Smooth muscle cells	ENSG00000253729	PRKDC	72.6	Muscle cells	0.525596
Smooth muscle cells	ENSG00000135250	SRPK2	43.6	Muscle cells	0.740741
Smooth muscle cells	ENSG00000105738	SIPA1L3	3.5	Muscle cells	0.911216
Smooth muscle cells	ENSG00000169139	UBE2V2	62.2	Muscle cells	0.222222
Smooth muscle cells	ENSG00000164808	SPIDR	15.7	Muscle cells	0.555556
Smooth muscle cells	ENSG00000161281	COX7A1	238.3	Muscle cells	0.0887178
Smooth muscle cells	ENSG00000171827	ZNF570	6.8	Muscle cells	0.220413
Smooth muscle cells	ENSG00000005483	KMT2E	133.3	Muscle cells	0.814815
Smooth muscle cells	ENSG00000197050	ZNF420	6.2	Muscle cells	0.555556
Smooth muscle cells	ENSG00000126247	CAPNS1	105.2	Muscle cells	0.37037
Smooth muscle cells	ENSG00000104738	MCM4	7.8	Muscle cells	0.5
Smooth muscle cells	ENSG00000188766	SPRED3	0.8	Muscle cells	0.423505
T-cells	ENSG00000120784	ZFP30	4.6	Blood & immune cells	0.62963
T-cells	ENSG00000198453	ZNF568	8.5	Blood & immune cells	0.5
T-cells	ENSG00000164808	SPIDR	16.1	Blood & immune cells	0.518519
T-cells	ENSG00000135250	SRPK2	61.6	Blood & immune cells	0.481481
T-cells	ENSG00000105738	SIPA1L3	5.9	Blood & immune cells	0.718312
T-cells	ENSG00000197050	ZNF420	10.8	Blood & immune cells	0.333333
T-cells	ENSG00000188766	SPRED3	0.7	Blood & immune cells	0.5
T-cells	ENSG00000161281	COX7A1	4.2	Blood & immune cells	0.673488
T-cells	ENSG00000171827	ZNF570	9.1	Blood & immune cells	0.137424
T-cells	ENSG00000169139	UBE2V2	44.2	Blood & immune cells	0.592593
T-cells	ENSG00000104738	MCM4	8.8	Blood & immune cells	0.281688
T-cells	ENSG00000126247	CAPNS1	68.3	Blood & immune cells	0.555556
T-cells	ENSG00000253729	PRKDC	83.3	Blood & immune cells	0.240019
T-cells	ENSG00000005483	KMT2E	273.6	Blood & immune cells	0.222222
